# Meningioma epigenetic grouping reveals biologic drivers and therapeutic vulnerabilities

**DOI:** 10.1101/2020.11.23.20237495

**Authors:** Abrar Choudhury, Stephen T. Magill, Charlotte D. Eaton, Briana C. Prager, William C. Chen, Kyounghee Seo, Calixto-Hope G. Lucas, Javier E. Villanueva-Meyer, Tai-Chung Lam, Jenny Kan-Suen Pu, Lai-Fung Li, Gilberto Ka-Kit Leung, Harish N. Vasudevan, S. John Liu, Jason W. Chan, Zhixin Qiu, Michael Y. Zhang, Michael V. Martin, Matthew S. Susko, Steve E. Braunstein, Nancy Ann Oberheim Bush, Jessica Schulte, Nicholas Butowski, Penny K. Sneed, Mitchel S. Berger, Arie Perry, Joanna J. Phillips, David A. Solomon, Joseph F. Costello, Michael W. McDermott, Jeremy N. Rich, David R. Raleigh

**Affiliations:** Department of Radiation Oncology, University of California San Francisco, San Francisco, CA 94143, USA; Department of Neurological Surgery, University of California San Francisco, San Francisco, CA 94143, USA; Medical Scientist Training Program, University of California San Francisco, San Francisco, CA 94143, USA; Biomedical Sciences Graduate Program, University of California, San Francisco, San Francisco, CA 94143, USA; Department of Medicine, University of California San Diego, San Diego, CA 92093, USA; Department of Pathology, University of California San Francisco, San Francisco, CA 94143, USA; Department of Radiology and Biomedical Imaging, University of California San Francisco, San Francisco, CA 94143, USA; Department of Clinical Oncology, The University of Hong Kong, Pokfulam, Hong Kong; Department of Neurosurgery, Division of Neurosurgery, The University of Hong Kong, Pokfulam, Hong Kong; Department of Neurology, University of California San Francisco, San Francisco, CA 94143, USA; Miami Neuroscience Institute, Baptist Health, Miami, FL 33176, USA

## Abstract

Meningiomas arising from the meningothelial central nervous system lining are the most common primary intracranial tumors, and a significant cause of neurologic morbidity and mortality^1^. There are no effective medical therapies for meningioma patients^2,3^, and new treatments have been encumbered by limited understanding of meningioma biology. DNA methylation profiling provides robust classification of central nervous system tumors^4^, and can elucidate targets for molecular therapy^5^. Here we use DNA methylation profiling on 565 meningiomas integrated with genetic, transcriptomic, biochemical, and single-cell approaches to show meningiomas are comprised of 3 epigenetic groups with distinct clinical outcomes and biological features informing new treatments for meningioma patients. Merlin-intact meningiomas (group A, 34%) have the best outcomes and are distinguished by a novel apoptotic tumor suppressor function of *NF2*/Merlin. Immune-enriched meningiomas (group B, 38%) have intermediate outcomes and are distinguished by immune cell infiltration, *HLA* expression, and lymphatic vessels. Hypermitotic meningiomas (group C, 28%) have the worst outcomes and are distinguished by convergent genetic mechanisms misactivating the cell cycle. Consistently, we find cell cycle inhibitors block meningioma growth in cell culture, organoids, xenografts, and patients. Our results establish a framework for understanding meningioma biology, and provide preclinical rationale for new therapies to treat meningioma patients.
