## Extended Data Table 1 for "Meningioma epigenetic grouping reveals biologic drivers and therapeutic vulnerabilities"

### Sheet: Sheet1
Extended Data Table 1. Clinical features of the discovery and validation cohorts.
	UCSF_discovery	HKU_validation	Total
Meningiomas	200	365	565
WHO_grade
1	87	301	388
2	83	59	142
3	30	5	35
Extent_of_resection
Gross_total	118	276	394
Subtotal	82	89	171
Setting
Primary	157	299	456
Recurrent	43	66	109
Adjuvant_radiotherapy	45	44	99
Median_age	57_years	58_years	58_years
Sex
Male	73	120	193
Female	127	245	372
Neurofibromatotis_type_2	8	10	18
Median_follow-up	6.3_years	5.3_years	5.6_years
Recurrences	73	88	161
Deaths	59	78	137
Epigenetic_group_distribution
A	72	120	192
B	65	151	216
C	63	94	157
