## Extended Data Table 2 for "Meningioma epigenetic grouping reveals biologic drivers and therapeutic vulnerabilities"

### Sheet: Sheet1
Extended Data Table 2. Univariable and multivariate regression outputs.
Worse_local_freedom_from_recurrence	Univariate		Multivariate			Worse_overall_survival	Univariate		Multivariate
	HR	p-value	HR	p-value			HR	p-value	HR	p-value
Grade_2	3.24	8.18e-12	2.54	1.63e-06		Grade_2	3.45	1.39e-10	2.51	2.04e-05
Grade_3	8.99	2e-16	3.91	1.83e-06		Grade_3	9.62	2e-16	7.49	2.67e-12
Gross_total_resection	0.48	7.6e-06	0.6	0.002		Gross_total_resection	0.699	0.0503	1.11	0.592
Adjuvant_radiotherapy	2.22	1.07e-05	0.78	0.24		Adjuvant_radiotherapy	2.35	6.47e-06	0.73	0.172
Age_per_year_older_than_mean	0.99	0.592				Age_per_year_older_than_mean	1.04	6.37e-11	1.045	1.35e-11
Group_C	5.05	1.16e-13	2.61	4.43e-05		Group_C	4.03	3.55e-10	1.23	0.418
Group_B	1.82	0.00927	1.54	0.065		Group_B	1.24	0.398	0.89	0.66
Recurrent	6.22	2e-16	3.72	4.83e-13		Recurrent	7.87	2e-16	5.61	1.05e-15
