## Extended Data Table 4 for "Meningioma epigenetic grouping reveals biologic drivers and therapeutic vulnerabilities"

### Sheet: SNVs
Extended Data Table 4. Meningioma TRAF7 somatic short variants and histologic subtypes associated with AKT1 E17K mutations across epigenetic groups.
Meningioma	Group	TRAF7
M100	Merlin-intact	0
M102	Merlin-intact	0
M110	Merlin-intact	0
M116	Merlin-intact	1
M12	Merlin-intact	1
M120	Merlin-intact	0
M125	Merlin-intact	0
M127	Merlin-intact	1
M128	Merlin-intact	1
M129	Merlin-intact	0
M13	Merlin-intact	1
M130	Merlin-intact	0
M133	Merlin-intact	0
M135	Merlin-intact	0
M137	Merlin-intact	0
M141	Merlin-intact	0
M142	Merlin-intact	0
M144	Merlin-intact	0
M147	Merlin-intact	0
M153	Merlin-intact	1
M155	Merlin-intact	1
M161	Merlin-intact	0
M165	Merlin-intact	0
M166	Merlin-intact	0
M168	Merlin-intact	0
M173	Merlin-intact	0
M174	Merlin-intact	0
M175	Merlin-intact	0
M178	Merlin-intact	0
M179	Merlin-intact	1
M181	Merlin-intact	1
M182	Merlin-intact	1
M183	Merlin-intact	0
M185	Merlin-intact	1
M186	Merlin-intact	0
M187	Merlin-intact	0
M19	Merlin-intact	0
M190	Merlin-intact	0
M191	Merlin-intact	1
M192	Merlin-intact	0
M193	Merlin-intact	0
M194	Merlin-intact	0
M199	Merlin-intact	0
M200	Merlin-intact	0
M201	Merlin-intact	0
M203	Merlin-intact	0
M205	Merlin-intact	0
M207	Merlin-intact	0
M208	Merlin-intact	0
M212	Merlin-intact	0
M213	Merlin-intact	0
M215	Merlin-intact	0
M224	Merlin-intact	0
M226	Merlin-intact	0
M23	Merlin-intact	1
M230	Merlin-intact	0
M233	Merlin-intact	0
M234	Merlin-intact	0
M44	Merlin-intact	0
M49	Merlin-intact	0
M5	Merlin-intact	0
M51	Merlin-intact	0
M54	Merlin-intact	0
M57	Merlin-intact	0
M61	Merlin-intact	1
M65	Merlin-intact	0
M67	Merlin-intact	0
M70	Merlin-intact	0
M79	Merlin-intact	0
M80	Merlin-intact	0
M87	Merlin-intact	1
M96	Merlin-intact	0
M1	Immune-enriched	1
M103	Immune-enriched	0
M106	Immune-enriched	0
M112	Immune-enriched	0
M113	Immune-enriched	0
M114	Immune-enriched	0
M115	Immune-enriched	0
M119	Immune-enriched	0
M134	Immune-enriched	0
M139	Immune-enriched	0
M143	Immune-enriched	0
M145	Immune-enriched	0
M15	Immune-enriched	0
M150	Immune-enriched	0
M152	Immune-enriched	1
M156	Immune-enriched	0
M157	Immune-enriched	0
M158	Immune-enriched	0
M160	Immune-enriched	0
M163	Immune-enriched	0
M164	Immune-enriched	0
M167	Immune-enriched	1
M169	Immune-enriched	0
M17	Immune-enriched	0
M171	Immune-enriched	0
M176	Immune-enriched	0
M180	Immune-enriched	0
M184	Immune-enriched	0
M188	Immune-enriched	0
M197	Immune-enriched	0
M198	Immune-enriched	0
M20	Immune-enriched	0
M202	Immune-enriched	0
M204	Immune-enriched	0
M206	Immune-enriched	0
M21	Immune-enriched	0
M214	Immune-enriched	0
M216	Immune-enriched	0
M218	Immune-enriched	0
M221	Immune-enriched	0
M222	Immune-enriched	0
M227	Immune-enriched	0
M231	Immune-enriched	0
M235	Immune-enriched	0
M26	Immune-enriched	0
M27	Immune-enriched	0
M28	Immune-enriched	1
M4	Immune-enriched	0
M40	Immune-enriched	0
M43	Immune-enriched	0
M52	Immune-enriched	0
M53	Immune-enriched	1
M56	Immune-enriched	0
M6	Immune-enriched	0
M63	Immune-enriched	0
M68	Immune-enriched	0
M75	Immune-enriched	0
M76	Immune-enriched	0
M77	Immune-enriched	0
M83	Immune-enriched	0
M86	Immune-enriched	0
M90	Immune-enriched	0
M92	Immune-enriched	0
M93	Immune-enriched	0
M94	Immune-enriched	0
M10	Hypermitotic	1
M101	Hypermitotic	0
M104	Hypermitotic	0
M105	Hypermitotic	0
M107	Hypermitotic	0
M108	Hypermitotic	0
M111	Hypermitotic	0
M117	Hypermitotic	0
M122	Hypermitotic	0
M123	Hypermitotic	0
M124	Hypermitotic	0
M126	Hypermitotic	0
M132	Hypermitotic	0
M14	Hypermitotic	1
M146	Hypermitotic	0
M151	Hypermitotic	0
M159	Hypermitotic	0
M162	Hypermitotic	0
M170	Hypermitotic	0
M18	Hypermitotic	0
M189	Hypermitotic	1
M2	Hypermitotic	0
M209	Hypermitotic	0
M210	Hypermitotic	0
M217	Hypermitotic	0
M219	Hypermitotic	0
M225	Hypermitotic	0
M228	Hypermitotic	0
M232	Hypermitotic	0
M24	Hypermitotic	0
M25	Hypermitotic	0
M29	Hypermitotic	0
M3	Hypermitotic	0
M33	Hypermitotic	0
M34	Hypermitotic	0
M36	Hypermitotic	1
M37	Hypermitotic	0
M38	Hypermitotic	0
M41	Hypermitotic	0
M45	Hypermitotic	0
M46	Hypermitotic	0
M47	Hypermitotic	0
M48	Hypermitotic	0
M55	Hypermitotic	0
M58	Hypermitotic	0
M59	Hypermitotic	0
M60	Hypermitotic	0
M62	Hypermitotic	0
M64	Hypermitotic	0
M69	Hypermitotic	0
M7	Hypermitotic	0
M71	Hypermitotic	0
M72	Hypermitotic	0
M73	Hypermitotic	0
M74	Hypermitotic	0
M8	Hypermitotic	0
M89	Hypermitotic	0
M9	Hypermitotic	0
M91	Hypermitotic	0
M95	Hypermitotic	0
M97	Hypermitotic	0
M98	Hypermitotic	0
M99	Hypermitotic	0

### Sheet: Histologic_subtypes
Meningioma	Group	Meningothelial_histology	Transitional_histology
M100	Merlin-intact	0	0
M102	Merlin-intact	0	0
M110	Merlin-intact	0	0
M116	Merlin-intact	0	0
M12	Merlin-intact	0	1
M120	Merlin-intact	0	0
M125	Merlin-intact	0	0
M127	Merlin-intact	0	0
M128	Merlin-intact	1	0
M129	Merlin-intact	0	0
M13	Merlin-intact	0	0
M130	Merlin-intact	0	0
M133	Merlin-intact	1	0
M135	Merlin-intact	0	0
M137	Merlin-intact	1	0
M141	Merlin-intact	0	0
M142	Merlin-intact	0	0
M144	Merlin-intact	1	0
M147	Merlin-intact	0	0
M153	Merlin-intact	0	1
M155	Merlin-intact	0	1
M161	Merlin-intact	0	1
M165	Merlin-intact	0	0
M166	Merlin-intact	0	0
M168	Merlin-intact	0	0
M173	Merlin-intact	0	0
M174	Merlin-intact	0	1
M175	Merlin-intact	0	0
M178	Merlin-intact	0	0
M179	Merlin-intact	0	1
M181	Merlin-intact	0	0
M182	Merlin-intact	0	0
M183	Merlin-intact	0	1
M185	Merlin-intact	0	0
M186	Merlin-intact	0	0
M187	Merlin-intact	0	1
M19	Merlin-intact	0	0
M190	Merlin-intact	1	0
M191	Merlin-intact	0	1
M192	Merlin-intact	0	1
M193	Merlin-intact	0	0
M194	Merlin-intact	0	1
M199	Merlin-intact	0	1
M200	Merlin-intact	1	0
M201	Merlin-intact	1	0
M203	Merlin-intact	1	0
M205	Merlin-intact	0	0
M207	Merlin-intact	0	1
M208	Merlin-intact	0	1
M212	Merlin-intact	0	0
M213	Merlin-intact	0	0
M215	Merlin-intact	0	0
M224	Merlin-intact	0	1
M226	Merlin-intact	0	1
M23	Merlin-intact	0	0
M230	Merlin-intact	0	0
M233	Merlin-intact	0	0
M234	Merlin-intact	0	0
M44	Merlin-intact	0	0
M49	Merlin-intact	1	0
M5	Merlin-intact	0	0
M51	Merlin-intact	0	0
M54	Merlin-intact	0	0
M57	Merlin-intact	0	0
M61	Merlin-intact	0	0
M65	Merlin-intact	0	0
M67	Merlin-intact	0	0
M70	Merlin-intact	0	0
M79	Merlin-intact	0	0
M80	Merlin-intact	0	0
M87	Merlin-intact	0	1
M96	Merlin-intact	0	0
M1	Immune-enriched	1	0
M103	Immune-enriched	0	0
M106	Immune-enriched	0	0
M112	Immune-enriched	0	0
M113	Immune-enriched	0	0
M114	Immune-enriched	0	0
M115	Immune-enriched	0	0
M119	Immune-enriched	0	0
M134	Immune-enriched	0	0
M139	Immune-enriched	0	1
M143	Immune-enriched	0	0
M145	Immune-enriched	1	0
M15	Immune-enriched	0	0
M150	Immune-enriched	0	0
M152	Immune-enriched	0	0
M156	Immune-enriched	0	1
M157	Immune-enriched	0	0
M158	Immune-enriched	0	0
M160	Immune-enriched	0	0
M163	Immune-enriched	0	0
M164	Immune-enriched	0	0
M167	Immune-enriched	0	0
M169	Immune-enriched	0	0
M17	Immune-enriched	0	0
M171	Immune-enriched	0	0
M176	Immune-enriched	0	0
M180	Immune-enriched	0	1
M184	Immune-enriched	0	0
M188	Immune-enriched	0	1
M197	Immune-enriched	0	0
M198	Immune-enriched	0	0
M20	Immune-enriched	0	0
M202	Immune-enriched	0	0
M204	Immune-enriched	0	0
M206	Immune-enriched	0	1
M21	Immune-enriched	0	0
M214	Immune-enriched	0	0
M216	Immune-enriched	0	0
M218	Immune-enriched	0	0
M221	Immune-enriched	0	0
M222	Immune-enriched	0	0
M227	Immune-enriched	0	0
M231	Immune-enriched	0	0
M235	Immune-enriched	0	0
M26	Immune-enriched	0	0
M27	Immune-enriched	0	0
M28	Immune-enriched	0	0
M4	Immune-enriched	0	0
M40	Immune-enriched	0	0
M43	Immune-enriched	0	0
M52	Immune-enriched	0	0
M53	Immune-enriched	0	0
M56	Immune-enriched	0	0
M6	Immune-enriched	0	0
M63	Immune-enriched	0	0
M68	Immune-enriched	0	0
M75	Immune-enriched	0	0
M76	Immune-enriched	0	0
M77	Immune-enriched	0	0
M83	Immune-enriched	0	0
M86	Immune-enriched	0	0
M90	Immune-enriched	0	1
M92	Immune-enriched	0	1
M93	Immune-enriched	0	0
M94	Immune-enriched	0	0
M10	Hypermitotic	0	0
M101	Hypermitotic	0	0
M104	Hypermitotic	0	0
M105	Hypermitotic	0	1
M107	Hypermitotic	0	0
M108	Hypermitotic	0	0
M111	Hypermitotic	0	0
M117	Hypermitotic	0	0
M122	Hypermitotic	0	0
M123	Hypermitotic	0	0
M124	Hypermitotic	0	0
M126	Hypermitotic	0	0
M132	Hypermitotic	0	1
M14	Hypermitotic	0	0
M146	Hypermitotic	0	1
M151	Hypermitotic	0	0
M159	Hypermitotic	0	0
M162	Hypermitotic	0	1
M170	Hypermitotic	0	0
M18	Hypermitotic	1	0
M189	Hypermitotic	0	0
M2	Hypermitotic	0	0
M209	Hypermitotic	1	0
M210	Hypermitotic	0	1
M217	Hypermitotic	0	1
M219	Hypermitotic	0	0
M225	Hypermitotic	1	1
M228	Hypermitotic	0	0
M232	Hypermitotic	0	0
M24	Hypermitotic	0	0
M25	Hypermitotic	0	0
M29	Hypermitotic	0	0
M3	Hypermitotic	0	0
M33	Hypermitotic	0	0
M34	Hypermitotic	0	0
M36	Hypermitotic	0	0
M37	Hypermitotic	0	0
M38	Hypermitotic	0	0
M41	Hypermitotic	1	1
M45	Hypermitotic	0	0
M46	Hypermitotic	0	0
M47	Hypermitotic	0	0
M48	Hypermitotic	0	0
M55	Hypermitotic	0	0
M58	Hypermitotic	0	0
M59	Hypermitotic	0	0
M60	Hypermitotic	0	0
M62	Hypermitotic	1	1
M64	Hypermitotic	0	0
M69	Hypermitotic	0	0
M7	Hypermitotic	0	0
M71	Hypermitotic	0	0
M72	Hypermitotic	0	0
M73	Hypermitotic	0	0
M74	Hypermitotic	0	0
M8	Hypermitotic	0	0
M89	Hypermitotic	0	0
M9	Hypermitotic	0	0
M91	Hypermitotic	0	0
M95	Hypermitotic	0	0
M97	Hypermitotic	0	0
M98	Hypermitotic	0	0
M99	Hypermitotic	0	0
