## Extended Data Table 8 for "Meningioma epigenetic grouping reveals biologic drivers and therapeutic vulnerabilities"

### Sheet: Merlin-intact
Extended Data Table 8. Transcription factor motif enrichment in differentially accessible enhancers and super-enhancers.
Transcription_factor	pvalue	Motif_enrichment
ALX3	5.62919e-81	0.344635
CEBPZ	0.321776	0.0263319
FOXO1	3.52185e-15	0.131734
LMX1A	2.21647e-190	0.248432
NR4A1	3.69931e-07	0.0888907

### Sheet: Immune-enriched
Transcription_factor	pvalue	Motif_enrichment
ALX4	2.68792e-09	0.0954281
ARID3B	4.83082e-17	0.10897
ARID5A	6.26013e-14	0.111088
BATF3	0.0404156	0.029327
BATF	8.38875e-05	0.0885755
CDX1	1.09735e-12	0.115943
CUX2	7.6599e-08	0.101259
DLX1	1.9523e-09	0.0632879
DLX2	7.79389e-05	0.083505
DLX4	5.16337e-10	0.0840562
DLX6	1.44015e-09	0.0853578
EBF1	0.712231	0.00812703
EOMES	0.110322	0.0336066
ESRRG	0.290763	0.0243526
ETV3	2.06522e-08	0.126705
FOSB	0.0002049	0.0759492
FOXF2	9.5066e-13	0.0865555
FOXG1	2.09422e-05	0.0753351
FOXJ3	0.000221361	0.0453619
FOXO4	0.0558468	0.0266579
FOXP3	2.75507e-09	0.0947839
GATA2	0.000122459	0.0768058
GATA6	0.000528707	0.0692458
GFI1	0.165421	0.027749
GMEB1	0.567818	0.0445467
HNF4G	0.0358742	0.037179
HOXA1	0.0269238	0.0464509
HOXA13	6.32039e-10	0.0945924
HOXA9	8.37863e-09	0.114741
HOXC10	0.000146558	0.0981252
HOXC11	2.75251e-05	0.126382
HOXC9	5.76931e-05	0.0805669
IRF1	0.0177249	0.025525
IRF5	0.0519339	0.0557381
IRF8	0.00412376	0.0647254
IRX3	1.50638e-07	0.0871597
LEF1	1.45467e-07	0.0834222
LHX9	1.69357e-11	0.0917931
MAFB	0.000231529	0.0784551
MEF2A	0.0064529	0.0323907
MEF2C	0.000552666	0.0353038
MEIS1	2.35719e-05	0.0844151
MEIS2	0.0332803	0.0429988
NEUROG2	1.25735e-05	0.0994652
NFATC1	1.3809e-09	0.101388
NFATC2	3.46127e-05	0.0733131
NFIA	0.0750064	0.0394096
NFYC	0.0346381	0.057954
NR1H4	0.0112508	0.0630671
NR1I2	0.0620729	0.0429831
NR1I3	0.00375606	0.0668511
NRL	3.67142e-06	0.0995178
OLIG1	1.05582e-11	0.124433
OLIG2	5.05236e-05	0.0977226
ONECUT2	0.000623012	0.0620102
PAX3	8.44947e-06	0.101064
PAX7	3.61117e-07	0.107144
PITX3	0.000219202	0.0744534
POU1F1	2.43657e-18	0.122801
POU2F2	4.30045e-22	0.129466
POU3F1	2.07972e-26	0.14752
POU3F2	5.52058e-25	0.150266
POU3F3	1.37814e-26	0.139239
POU3F4	1.08725e-16	0.144894
POU5F1	3.57999e-18	0.131016
POU6F2	0.00118484	0.0723167
PPARA	0.897588	0.00256609
PPARG	0.00755166	0.0471621
PRDM1	0.00972617	0.0469828
REL	0.139924	0.0257863
RELB	0.793263	0.00652088
RORB	0.00118208	0.0776506
RORC	0.0190215	0.0563034
RXRG	0.111744	0.0346198
SCRT1	0.0856974	0.0410293
SCRT2	0.104522	0.0420425
SHOX	2.98539e-10	0.0864551
SOX13	0.000643382	0.0801844
SOX1	3.93111e-12	0.117409
SOX2	2.00585e-08	0.0700894
SOX5	7.69666e-10	0.102287
SOX6	0.00015027	0.0770497
SOX7	0.000450587	0.0579318
SOX8	2.55097e-08	0.098569
SPIB	0.00683263	0.0498054
STAT1	0.00015251	0.0622677
STAT4	0.000851627	0.0536791
TAL1	0.13311	0.0387913
TBR1	0.245245	0.0253936
TBX4	0.15493	0.0287609
TCF7	6.7467e-08	0.0890825
TRPS1	0.000774854	0.0666754
VAX1	1.94045e-05	0.0583262
VDR	0.30237	0.0208701
VENTX	0.00416206	0.0903841
ZFP42	0.144782	0.0306875

### Sheet: Hypermitotic
Transcription_factor	pvalue	Motif_enrichment
ARNT2	0.432733	0.0722798
E2F3	0.0224204	0.360826
ID4	0.306655	0.0799456
MYC	0.185485	0.191175
ZIC2	0.0475451	0.166784
ZIC4	0.0122739	0.322804

### Sheet: Predicted_regulators
CDK6_promoter	CDK6_enhancer_chr7:92672671:92673182	CDK6_enhancer_chr7:92343750:92361715	CDK6_enhancer_chr7:92394535:92405538	FOXM1_promoter
GATA3	GTF3C2	GTF3C2	SMARCA4	E2F4
GTF3C2	SMARCA4	MYC	TEAD4	MYC
MYC		SMARCA4		SIN3A
SIN3A				USF1
SMARCA4
TEAD4
USF1
